# Causal relationship between gut microbiota and vulvar cancer: a two-sample bi-directional Mendelian randomization study

**DOI:** 10.1101/2024.08.04.24311470

**Authors:** Jiayan Chen, Peiyan Wang, Changji Xiao, Kalibinuer Kelaimu, Youjie Zeng, Feng Lyu, Xianshu Gao, Xiaomei Li, Jun Hu

## Abstract

**Objective:** Recent investigations have proposed a link between gut microbiomes (GMs) and various cancers, yet the involvement of GMs in vulvar cancer (VC) remains unclear. The objective of this study was to discover the causal association between GMs and VC and identify the GM taxa with potential effect.

**Methods:** Utilizing Mendelian randomization (MR) with genome-wide association study (GWAS) summary statistics, we analyzed 211 GM taxa and 190 VC cases with 167,189 healthy controls. GWAS data for GM taxa were sourced from the MiBioGen consortium, and VC data were acquired from the FinnGen consortium. The main analysis used the inverse-variance weighted (IVW) approach, complemented by weighted median, MR-Egger, weighted mode, and simple mode approaches. Sensitivity analyses included Cochrane’s Q-test, MR-Egger intercept test, MR-PRESSO global test, and leave-one-out analysis.

**Results:** Four nominally significant causal relationships were identified between GM taxa and VC. Class *Betaproteobacteria* [odds ratio (OR)=0.064, 95% confidence interval (CI):0.004-0.946, p=0.045], order *Burkholderiales* [OR=0.074, 95% CI:0.009-0.630, p=0.017], genus *Intestinibacter* [OR=0.073, 95% CI:0.009-0.617, p=0.016], and genus *RuminococcaceaeUCG003* [OR=0.162, 95% CI:0.028-0.938, p=0.042] were linked to a lower chance of VC. The MR-Egger intercept test and MR-PRESSO global test confirmed the lack of horizontal pleiotropy (p>0.05), and leave-one-out analysis indicated result robustness.

**Conclusion:** Our findings highlight four potential causal relationships and specific intestinal flora associated with decreased VC risk, offering insights for VC prevention and treatment.
