## Supplemental Tables for "Causal relationship between gut microbiota and vulvar cancer: a two-sample bi-directional Mendelian randomization study"

### Sheet: Supplementary Table S1
Supplementary Table S1. Detailed information of instrumental variables used in MR analyses
Bacterial taxa	SNP	Effect allele	Other allele	Beta	SE	P-value	Vulvar Carcinoma			F_statistics
							Beta	SE	P-value
phylum.Actinobacteria.id.400	rs4429415	C	T	0.0581908	0.0111343	2.05146e-07	0.0626013	0.10397	0.547099	27.3136
phylum.Actinobacteria.id.400	rs74037001	G	A	-0.0819391	0.0165334	6.7124e-07	-0.269064	0.180983	0.1371	24.5618
phylum.Actinobacteria.id.400	rs7570971	A	C	0.086653	0.0113623	1.41347e-14	-0.0398637	0.106461	0.708073	58.1615
phylum.Bacteroidetes.id.905	rs73512608	G	A	-0.123117	0.0236743	2.53891e-07	-0.228565	0.229336	0.318941	27.0447
phylum.Bacteroidetes.id.905	rs73846128	A	G	-0.0664262	0.0133481	4.78296e-07	0.00774625	0.147141	0.958015	24.7649
phylum.Cyanobacteria.id.1500	rs789068	G	A	-0.111385	0.0212922	1.57171e-07	-0.00489587	0.149157	0.973815	27.3661
phylum.Cyanobacteria.id.1500	rs9864379	T	C	-0.138933	0.0268045	2.03334e-07	0.20813	0.145187	0.151707	26.8657
phylum.Euryarchaeota.id.55	rs10202904	T	G	-0.115986	0.0230271	6.1888e-07	0.0303578	0.105255	0.773024	25.3706
phylum.Firmicutes.id.1672	rs112334273	G	A	0.0627459	0.0127415	9.26452e-07	-0.0750907	0.11557	0.515858	24.2509
phylum.Firmicutes.id.1672	rs3792064	G	A	0.0897349	0.0182532	6.75498e-07	-0.277235	0.22937	0.226786	24.1682
phylum.Lentisphaerae.id.2238	rs62570196	C	T	-0.217203	0.0439621	9.64474e-07	0.108569	0.25868	0.6747	24.4104
phylum.Proteobacteria.id.2375	rs2532663	G	A	-0.125578	0.0258034	7.46812e-07	0.0214555	0.172207	0.900847	23.6851
phylum.Proteobacteria.id.2375	rs922773	C	T	-0.0803778	0.0157851	3.67958e-07	0.227727	0.168171	0.175691	25.9285
phylum.Tenericutes.id.3919	rs11890098	A	G	0.074438	0.0153389	9.56571e-07	0.0493336	0.114786	0.667349	23.5507
phylum.Verrucomicrobia.id.3982	rs2602429	C	T	0.0764148	0.0153487	8.7104e-07	-0.0330331	0.118206	0.779897	24.7864
phylum.Verrucomicrobia.id.3982	rs74542928	T	C	0.115994	0.0231324	4.08375e-07	-0.0146727	0.241745	0.951602	25.1439
class.Actinobacteria.id.419	rs182549	C	T	0.111489	0.012066	3.79006e-20	-0.035152	0.106807	0.742069	85.3772
class.Actinobacteria.id.419	rs6660520	A	G	0.0711483	0.0134495	1.10652e-07	-0.127814	0.117207	0.275495	27.9843
class.Actinobacteria.id.419	rs7322849	T	C	0.0944467	0.0192976	6.20794e-07	0.159335	0.181798	0.380792	23.9534
class.Alphaproteobacteria.id.2379	rs140912403	C	T	-0.160677	0.0317708	6.20363e-07	0.177188	0.218921	0.418302	25.5772
class.Alphaproteobacteria.id.2379	rs76784716	A	G	0.133271	0.0267738	5.09141e-07	-0.0501986	0.162304	0.757101	24.7773
class.Bacilli.id.1673	rs57872228	C	T	-0.0714773	0.0146647	9.21977e-07	0.0320667	0.158893	0.840063	23.7569
class.Bacteroidia.id.912	rs55773148	G	A	-0.121514	0.0236759	3.89585e-07	-0.228565	0.229336	0.318941	26.3413
class.Bacteroidia.id.912	rs7631304	G	A	-0.0645771	0.0132957	8.36781e-07	0.00810248	0.14714	0.956085	23.5902
class.Betaproteobacteria.id.2867	rs4033856	C	T	0.0832423	0.0167237	5.17166e-07	-0.118599	0.182802	0.516477	24.7756
class.Betaproteobacteria.id.2867	rs6087811	T	G	-0.0978177	0.0198522	7.44305e-07	0.351627	0.172058	0.0409883	24.2783
class.Clostridia.id.1859	rs112334273	G	A	0.0641008	0.0127404	3.81407e-07	-0.0750907	0.11557	0.515858	25.3141
class.Clostridia.id.1859	rs6814436	T	C	0.0739995	0.0150815	9.65098e-07	-0.00901453	0.147314	0.951206	24.0751
class.Clostridia.id.1859	rs6815608	T	C	0.103803	0.0210883	4.01857e-07	0.0307065	0.143474	0.83053	24.2292
class.Coriobacteriia.id.809	rs719099	A	G	0.0778402	0.0155815	5.43317e-07	0.165654	0.173114	0.338615	24.9568
class.Deltaproteobacteria.id.3087	rs6058181	C	T	0.0825716	0.0165958	3.39554e-07	0.141127	0.141204	0.317573	24.755
class.Erysipelotrichia.id.2147	rs2300774	G	A	0.0524152	0.0106784	8.95466e-07	0.0819092	0.103623	0.429263	24.0937
class.Erysipelotrichia.id.2147	rs62504403	C	T	0.0681159	0.0127883	1.12265e-07	-0.158318	0.129955	0.223129	28.3706
class.Erysipelotrichia.id.2147	rs7234058	T	C	-0.0945759	0.0194091	9.12341e-07	0.283758	0.179095	0.113103	23.7438
class.Gammaproteobacteria.id.3303	rs11181912	G	A	-0.0579153	0.0118796	9.94762e-07	-0.166501	0.110707	0.132585	23.7673
class.Gammaproteobacteria.id.3303	rs6706173	A	C	0.074251	0.0146392	1.99495e-07	-0.177717	0.150573	0.237892	25.7257
class.Melainabacteria.id.1589	rs11150282	T	C	0.0989487	0.0196972	6.02892e-07	0.0110017	0.108039	0.91889	25.2356
class.Melainabacteria.id.1589	rs9864379	T	C	-0.159735	0.0292553	5.3606e-08	0.20813	0.145187	0.151707	29.8118
class.Methanobacteria.id.119	rs10202904	T	G	-0.121754	0.0235357	3.0143e-07	0.0303578	0.105255	0.773024	26.7615
class.Mollicutes.id.3920	rs11890098	A	G	0.074438	0.0153389	9.56571e-07	0.0493336	0.114786	0.667349	23.5507
class.Negativicutes.id.2164	rs1643968	T	C	-0.0565284	0.0112298	4.14596e-07	0.156299	0.108288	0.148917	25.339
class.Verrucomicrobiae.id.4029	rs11729256	T	C	0.0749798	0.0150177	6.7309e-07	-0.0667468	0.136781	0.625561	24.9277
order.Bacteroidales.id.913	rs55773148	G	A	-0.121514	0.0236759	3.89585e-07	-0.228565	0.229336	0.318941	26.3413
order.Bacteroidales.id.913	rs7631304	G	A	-0.0645771	0.0132957	8.36781e-07	0.00810248	0.14714	0.956085	23.5902
order.Bifidobacteriales.id.432	rs182549	C	T	0.11707	0.0126703	5.942e-20	-0.035152	0.106807	0.742069	85.3717
order.Bifidobacteriales.id.432	rs7322849	T	C	0.110676	0.0200996	1.74032e-08	0.159335	0.181798	0.380792	30.3202
order.Burkholderiales.id.2874	rs4033856	C	T	0.0833446	0.0167489	5.66823e-07	-0.118599	0.182802	0.516477	24.7618
order.Burkholderiales.id.2874	rs6087811	T	G	-0.101587	0.0198817	2.88374e-07	0.351627	0.172058	0.0409883	26.1077
order.Burkholderiales.id.2874	rs62191117	A	G	0.0679995	0.0132471	2.79099e-07	-0.163428	0.127536	0.200045	26.3495
order.Clostridiales.id.1863	rs112334273	G	A	0.0639383	0.0127404	4.07257e-07	-0.0750907	0.11557	0.515858	25.1857
order.Clostridiales.id.1863	rs6814436	T	C	0.0741858	0.0150814	9.06288e-07	-0.00901453	0.147314	0.951206	24.1968
order.Clostridiales.id.1863	rs6815608	T	C	0.104089	0.0210883	3.71989e-07	0.0307065	0.143474	0.83053	24.3628
order.Coriobacteriales.id.810	rs719099	A	G	0.0778402	0.0155815	5.43317e-07	0.165654	0.173114	0.338615	24.9568
order.Desulfovibrionales.id.3156	rs6058181	C	T	0.0836765	0.0166098	2.5277e-07	0.141127	0.141204	0.317573	25.3792
order.Erysipelotrichales.id.2148	rs2300774	G	A	0.0524152	0.0106784	8.95466e-07	0.0819092	0.103623	0.429263	24.0937
order.Erysipelotrichales.id.2148	rs62504403	C	T	0.0681159	0.0127883	1.12265e-07	-0.158318	0.129955	0.223129	28.3706
order.Erysipelotrichales.id.2148	rs7234058	T	C	-0.0945759	0.0194091	9.12341e-07	0.283758	0.179095	0.113103	23.7438
order.Gastranaerophilales.id.1591	rs11150282	T	C	0.098235	0.0197127	7.36053e-07	0.0110017	0.108039	0.91889	24.8337
order.Gastranaerophilales.id.1591	rs9864379	T	C	-0.160521	0.0292752	4.65873e-08	0.20813	0.145187	0.151707	30.0653
order.Lactobacillales.id.1800	rs2952251	A	G	-0.0629317	0.0124177	3.36461e-07	0.0427589	0.123239	0.728622	25.6834
order.Lactobacillales.id.1800	rs35344081	G	A	0.0642442	0.0127358	4.16066e-07	-0.0628643	0.116957	0.590925	25.4456
order.Methanobacteriales.id.120	rs10202904	T	G	-0.121754	0.0235357	3.0143e-07	0.0303578	0.105255	0.773024	26.7615
order.NB1n.id.3953	rs11251024	G	A	0.104201	0.0206737	6.62801e-07	-0.205988	0.117759	0.0802509	25.4043
order.NB1n.id.3953	rs2172426	C	T	-0.10212	0.0198947	3.17425e-07	0.0596618	0.105478	0.571644	26.348
order.Pasteurellales.id.3688	rs9382510	C	T	-0.0881865	0.0169965	2.476e-07	-0.159064	0.117992	0.177627	26.9207
order.Rhodospirillales.id.2667	rs9813022	A	G	-0.0830795	0.0162642	3.07213e-07	-0.154616	0.106344	0.145967	26.093
order.Selenomonadales.id.2165	rs1643968	T	C	-0.0565284	0.0112298	4.14596e-07	0.156299	0.108288	0.148917	25.339
order.Verrucomicrobiales.id.4030	rs11729256	T	C	0.0749798	0.0150177	6.7309e-07	-0.0667468	0.136781	0.625561	24.9277
family.Alcaligenaceae.id.2875	rs62191117	A	G	0.0684302	0.0133636	2.75943e-07	-0.163428	0.127536	0.200045	26.221
family.Alcaligenaceae.id.2875	rs9537886	A	C	-0.0570888	0.0110683	2.35108e-07	-0.00303668	0.103836	0.976669	26.6038
family.Bacteroidaceae.id.917	rs6795673	C	T	0.0538565	0.0105251	3.37909e-07	0.102014	0.103111	0.322487	26.1832
family.BacteroidalesS24.7group.id.11173	rs17043785	T	C	-0.176187	0.0347133	5.11837e-07	0.0372275	0.17741	0.833793	25.7606
family.BacteroidalesS24.7group.id.11173	rs738193	T	C	0.0847328	0.0165856	3.82163e-07	0.140549	0.107508	0.191096	26.1
family.BacteroidalesS24.7group.id.11173	rs941000	C	T	0.0850266	0.0163382	3.15557e-07	0.000894364	0.107409	0.993356	27.0831
family.Bifidobacteriaceae.id.433	rs182549	C	T	0.11707	0.0126703	5.942e-20	-0.035152	0.106807	0.742069	85.3717
family.Bifidobacteriaceae.id.433	rs7322849	T	C	0.110676	0.0200996	1.74032e-08	0.159335	0.181798	0.380792	30.3202
family.ClostridialesvadinBB60group.id.11286	rs28691777	C	T	0.137134	0.0266996	6.95697e-07	-0.349027	0.253511	0.168582	26.3802
family.ClostridialesvadinBB60group.id.11286	rs55682560	C	T	-0.131519	0.0261319	4.97034e-07	0.0740657	0.19213	0.699869	25.3302
family.Coriobacteriaceae.id.811	rs719099	A	G	0.0778402	0.0155815	5.43317e-07	0.165654	0.173114	0.338615	24.9568
family.Defluviitaleaceae.id.1924	rs4677103	A	G	0.0977203	0.0197033	9.42189e-07	-0.193024	0.136456	0.157201	24.5976
family.Defluviitaleaceae.id.1924	rs72731813	C	T	-0.149751	0.0293415	2.75777e-07	-0.120829	0.243115	0.619187	26.0481
family.Desulfovibrionaceae.id.3169	rs6058181	C	T	0.0834742	0.0166111	2.69912e-07	0.141127	0.141204	0.317573	25.2528
family.Erysipelotrichaceae.id.2149	rs2300774	G	A	0.0524152	0.0106784	8.95466e-07	0.0819092	0.103623	0.429263	24.0937
family.Erysipelotrichaceae.id.2149	rs62504403	C	T	0.0681159	0.0127883	1.12265e-07	-0.158318	0.129955	0.223129	28.3706
family.Erysipelotrichaceae.id.2149	rs7234058	T	C	-0.0945759	0.0194091	9.12341e-07	0.283758	0.179095	0.113103	23.7438
family.FamilyXI.id.1936	rs10759623	C	T	-0.162115	0.032151	5.78312e-07	0.0560888	0.123605	0.64999	25.4247
family.FamilyXI.id.1936	rs2155352	A	G	-0.150538	0.0302319	6.63432e-07	-0.150386	0.121796	0.216928	24.7947
family.Lachnospiraceae.id.1987	rs9929145	G	A	-0.125721	0.0245233	2.83594e-07	-0.250236	0.242424	0.301968	26.282
family.Lactobacillaceae.id.1836	rs16861661	G	A	-0.193287	0.0379293	2.70131e-07	-0.115965	0.207223	0.575743	25.9691
family.Lactobacillaceae.id.1836	rs921925	A	C	0.0999419	0.0201687	5.77195e-07	-0.267847	0.126789	0.0346394	24.5549
family.Methanobacteriaceae.id.121	rs10202904	T	G	-0.121754	0.0235357	3.0143e-07	0.0303578	0.105255	0.773024	26.7615
family.Oxalobacteraceae.id.2966	rs1569853	T	C	-0.140043	0.0281704	7.45179e-07	-0.0688429	0.157727	0.662496	24.7136
family.Oxalobacteraceae.id.2966	rs4428215	G	A	0.12561	0.0230053	4.87931e-08	-0.117197	0.118662	0.323318	29.8121
family.Oxalobacteraceae.id.2966	rs6000536	C	T	-0.118383	0.0241355	7.38718e-07	0.0403311	0.138418	0.770767	24.0583
family.Oxalobacteraceae.id.2966	rs736744	C	T	0.105642	0.0200648	1.49416e-07	-0.105707	0.103966	0.309277	27.7207
family.Pasteurellaceae.id.3689	rs9382510	C	T	-0.0881865	0.0169965	2.476e-07	-0.159064	0.117992	0.177627	26.9207
family.Peptococcaceae.id.2024	rs35703006	G	T	0.0812655	0.0164355	4.94775e-07	0.0262546	0.120299	0.827239	24.4481
family.Peptostreptococcaceae.id.2042	rs12377846	C	A	-0.252	0.0511627	7.26254e-07	0.00803035	0.309677	0.979312	24.2602
family.Peptostreptococcaceae.id.2042	rs4692811	C	T	0.0642075	0.0126913	4.21123e-07	-0.0242264	0.109207	0.824439	25.5953
family.Peptostreptococcaceae.id.2042	rs61841503	G	A	0.0919658	0.0161331	9.8012e-09	-0.125984	0.154836	0.41584	32.4951
family.Prevotellaceae.id.960	rs12118202	T	C	-0.0751986	0.0147265	5.54234e-07	-0.212032	0.135048	0.116403	26.0747
family.Prevotellaceae.id.960	rs3860225	A	G	0.083936	0.0167936	5.49682e-07	0.0270181	0.180278	0.880868	24.9809
family.Prevotellaceae.id.960	rs4493272	T	C	-0.0604992	0.0118027	3.02312e-07	-0.138029	0.103875	0.183914	26.2745
family.Prevotellaceae.id.960	rs912860	G	A	-0.229046	0.0483124	9.2992e-07	0.551718	0.336366	0.100957	22.4765
family.Prevotellaceae.id.960	rs9958960	G	A	-0.0914807	0.0173611	1.06324e-07	0.109553	0.142443	0.441833	27.7653
family.Rhodospirillaceae.id.2717	rs9813022	A	G	-0.0842444	0.0163583	2.53124e-07	-0.154616	0.106344	0.145967	26.5219
family.Rikenellaceae.id.967	rs1939881	G	A	-0.105589	0.0206213	5.64373e-07	0.00864705	0.223655	0.96916	26.2187
family.Rikenellaceae.id.967	rs9603208	G	T	0.0821173	0.0159596	1.91801e-07	-0.0985574	0.173861	0.5708	26.4745
family.Ruminococcaceae.id.2050	rs17376049	T	C	0.0848534	0.0172114	7.29619e-07	-0.0963579	0.165171	0.559636	24.3056
family.Ruminococcaceae.id.2050	rs55793120	T	C	0.13822	0.0266152	1.44338e-07	-0.0710515	0.217209	0.743584	26.9701
family.Streptococcaceae.id.1850	rs11110281	T	C	-0.130554	0.0225943	1.40137e-08	-0.198954	0.239192	0.405536	33.3874
family.Streptococcaceae.id.1850	rs2952251	A	G	-0.0639298	0.0126525	3.72237e-07	0.0427589	0.123239	0.728622	25.5303
family.unknownfamily.id.1000001214	rs11150282	T	C	0.098235	0.0197127	7.36053e-07	0.0110017	0.108039	0.91889	24.8337
family.unknownfamily.id.1000001214	rs9864379	T	C	-0.160521	0.0292752	4.65873e-08	0.20813	0.145187	0.151707	30.0653
family.unknownfamily.id.1000006161	rs11251024	G	A	0.104201	0.0206737	6.62801e-07	-0.205988	0.117759	0.0802509	25.4043
family.unknownfamily.id.1000006161	rs2172426	C	T	-0.10212	0.0198947	3.17425e-07	0.0596618	0.105478	0.571644	26.348
family.Veillonellaceae.id.2172	rs12741784	C	T	-0.0621452	0.0119266	1.28494e-07	0.0139135	0.11776	0.905947	27.1507
family.Verrucomicrobiaceae.id.4036	rs11729256	T	C	0.0749798	0.0150177	6.7309e-07	-0.0667468	0.136781	0.625561	24.9277
family.Victivallaceae.id.2255	rs11764871	G	T	0.127099	0.025656	7.49289e-07	0.0938095	0.112646	0.40497	24.5418
family.Victivallaceae.id.2255	rs4396289	C	T	-0.152918	0.0288525	1.53782e-07	0.361775	0.154176	0.0189505	28.0897
family.Victivallaceae.id.2255	rs62570196	C	T	-0.246101	0.0483077	2.69852e-07	0.108569	0.25868	0.6747	25.9535
family.Victivallaceae.id.2255	rs6545794	A	G	-0.197786	0.0410495	5.97005e-07	0.0306174	0.157855	0.846208	23.2152
genus..Eubacteriumcoprostanoligenesgroup.id.11375	rs17159861	C	T	0.0962228	0.0168388	1.03787e-08	-0.189135	0.166928	0.257199	32.6537
genus..Eubacteriumcoprostanoligenesgroup.id.11375	rs9648214	T	C	-0.0828719	0.016431	2.5203e-07	0.10654	0.182098	0.5585	25.4383
genus..Eubacteriumeligensgroup.id.14372	rs4583233	A	C	0.0670205	0.0128122	2.83852e-07	-0.0750032	0.114336	0.511829	27.3633
genus..Eubacteriumfissicatenagroup.id.14373	rs3771393	C	T	0.130842	0.0266671	7.37909e-07	0.059401	0.130676	0.649421	24.0738
genus..Eubacteriumhalliigroup.id.11338	rs13116360	T	C	0.154124	0.0297185	2.94487e-07	-0.338786	0.209623	0.106058	26.896
genus..Eubacteriumnodatumgroup.id.11297	rs34297067	A	G	-0.186907	0.0341475	6.59784e-08	-0.0259258	0.146308	0.859351	29.9593
genus..Eubacteriumnodatumgroup.id.11297	rs77910827	C	T	0.201788	0.0413568	9.05381e-07	-0.116509	0.166818	0.484914	23.8066
genus..Eubacteriumrectalegroup.id.14374	rs35398954	A	G	-0.0901402	0.0174602	5.39945e-07	-0.197036	0.139299	0.157221	26.6526
genus..Eubacteriumruminantiumgroup.id.11340	rs139749	C	T	-0.0845439	0.0171791	8.58845e-07	-0.0428464	0.10957	0.695767	24.2195
genus..Eubacteriumruminantiumgroup.id.11340	rs2116427	A	G	0.0911461	0.0182353	4.67364e-07	0.151376	0.119109	0.203765	24.9833
genus..Eubacteriumventriosumgroup.id.11341	rs11617697	A	G	-0.143349	0.0286241	7.21757e-07	-0.045159	0.228451	0.8433	25.0798
genus..Eubacteriumventriosumgroup.id.11341	rs57199565	T	C	0.0783394	0.0160257	7.97037e-07	0.0689699	0.134491	0.608078	23.8961
genus..Eubacteriumventriosumgroup.id.11341	rs73615400	T	C	-0.0956303	0.0193428	9.53613e-07	-0.0193581	0.175851	0.912344	24.443
genus..Eubacteriumxylanophilumgroup.id.14375	rs17830032	G	A	-0.160597	0.0310515	2.38893e-07	-0.155308	0.188122	0.409046	26.7494
genus..Ruminococcusgauvreauiigroup.id.11342	rs2047242	A	G	-0.067603	0.0133738	2.46372e-07	-0.0914317	0.122437	0.455204	25.552
genus..Ruminococcusgauvreauiigroup.id.11342	rs71386687	T	G	0.121037	0.02386	2.90761e-07	-0.265341	0.163896	0.105456	25.7333
genus..Ruminococcusgauvreauiigroup.id.11342	rs9870933	A	G	0.0621643	0.0126072	8.4912e-07	-0.019738	0.105358	0.851392	24.3135
genus..Ruminococcusgnavusgroup.id.14376	rs13163520	G	A	-0.127377	0.0233883	5.61015e-08	-0.270337	0.132782	0.0417561	29.6611
genus..Ruminococcusgnavusgroup.id.14376	rs2909242	C	A	-0.0909965	0.018351	7.40957e-07	-0.0472008	0.110121	0.668193	24.5883
genus..Ruminococcustorquesgroup.id.14377	rs35866622	T	C	-0.0612024	0.0109421	2.21337e-08	-0.0123863	0.108865	0.909415	31.2848
genus.Adlercreutzia.id.812	rs7680684	C	T	-0.083381	0.0168901	9.76904e-07	0.0819067	0.109018	0.452465	24.3708
genus.Akkermansia.id.4037	rs11729256	T	C	0.0750473	0.0150184	6.58393e-07	-0.0667468	0.136781	0.625561	24.9702
genus.Allisonella.id.2174	rs602075	A	G	0.168974	0.0296976	3.56575e-08	-0.0226642	0.117128	0.846568	32.3742
genus.Anaerofilum.id.2053	rs712981	A	C	0.10076	0.0202902	6.83115e-07	0.168809	0.10572	0.110319	24.6603
genus.Anaerofilum.id.2053	rs79598899	C	T	0.182586	0.0357284	3.74728e-07	-0.00178737	0.244792	0.994174	26.1159
genus.Anaerofilum.id.2053	rs816292	T	C	-0.113003	0.02204	2.64038e-07	-0.0819185	0.114372	0.473839	26.2877
genus.Anaerostipes.id.1991	rs7193624	C	T	0.0750642	0.0150723	5.35482e-07	0.26021	0.18699	0.164053	24.803
genus.Anaerotruncus.id.2054	rs6563550	T	C	0.0877135	0.0176745	2.34517e-07	-0.0952524	0.192841	0.621347	24.6286
genus.Bacteroides.id.918	rs6795673	C	T	0.0538565	0.0105251	3.37909e-07	0.102014	0.103111	0.322487	26.1832
genus.Barnesiella.id.944	rs2276875	A	G	-0.0697176	0.0139537	4.65027e-07	-0.0786142	0.118146	0.505797	24.9635
genus.Barnesiella.id.944	rs2428166	G	A	-0.165859	0.0337309	8.50874e-07	-0.211778	0.437319	0.628199	24.178
genus.Bifidobacterium.id.436	rs182549	C	T	0.119703	0.0127294	1.27822e-20	-0.035152	0.106807	0.742069	88.43
genus.Bifidobacterium.id.436	rs7322849	T	C	0.112428	0.0201813	1.08368e-08	0.159335	0.181798	0.380792	31.0353
genus.Butyricicoccus.id.2055	rs56221232	T	C	0.0828027	0.0167401	7.6194e-07	0.000985975	0.171743	0.995419	24.4667
genus.Butyricimonas.id.945	rs113054641	G	A	-0.144881	0.0274574	1.73694e-07	-0.111859	0.250699	0.655461	27.8423
genus.Butyricimonas.id.945	rs62390301	T	C	-0.0872983	0.0174893	7.41905e-07	-0.103353	0.128473	0.421124	24.9154
genus.Butyricimonas.id.945	rs7083431	A	C	0.0703539	0.0144439	8.8546e-07	0.139957	0.11623	0.228534	23.7252
genus.Butyrivibrio.id.1993	rs72723662	C	T	0.224078	0.0449336	7.86241e-07	-0.20018	0.149905	0.181751	24.8689
genus.Butyrivibrio.id.1993	rs7752361	A	G	-0.11923	0.0239975	7.69113e-07	-0.0913339	0.103649	0.37822	24.6855
genus.Collinsella.id.815	rs9541268	C	A	0.09597	0.0197312	8.79419e-07	0.0450526	0.176599	0.798637	23.6572
genus.Coprococcus1.id.11301	rs4277593	G	A	-0.0585649	0.0109914	1.13969e-07	-0.114091	0.105086	0.277613	28.3904
genus.Coprococcus3.id.11303	rs178271	T	C	0.145257	0.0294239	7.81088e-07	-0.083356	0.402912	0.836101	24.371
genus.Coprococcus3.id.11303	rs8100692	T	C	0.0577411	0.0113476	4.16459e-07	-0.0292098	0.103635	0.778056	25.8918
genus.DefluviitaleaceaeUCG011.id.11287	rs4677103	A	G	0.0977912	0.0197263	9.59557e-07	-0.193024	0.136456	0.157201	24.5758
genus.DefluviitaleaceaeUCG011.id.11287	rs72731813	C	T	-0.147383	0.0293796	4.33116e-07	-0.120829	0.243115	0.619187	25.1653
genus.Dialister.id.2183	rs11166701	G	A	-0.0655301	0.013186	5.50746e-07	-0.0432977	0.103419	0.675464	24.6976
genus.Dorea.id.1997	rs62503162	A	G	-0.0974091	0.0194379	7.46605e-07	-0.212546	0.257326	0.408816	25.1131
genus.Eggerthella.id.819	rs2240838	A	G	0.0980582	0.0197653	7.36205e-07	-0.00353283	0.104199	0.972953	24.6128
genus.Erysipelatoclostridium.id.11381	rs4697572	A	G	-0.0810636	0.0163308	7.5935e-07	-0.0650205	0.130111	0.617265	24.6397
genus.Erysipelatoclostridium.id.11381	rs710230	T	C	0.143381	0.0281514	6.3312e-07	0.0143996	0.199549	0.942474	25.9409
genus.Erysipelatoclostridium.id.11381	rs7221249	A	G	0.0839861	0.0142741	4.30951e-09	0.139289	0.103662	0.179052	34.619
genus.ErysipelotrichaceaeUCG003.id.11384	rs28568391	A	G	-0.0583911	0.0118741	6.41953e-07	-0.157728	0.103746	0.12843	24.1822
genus.ErysipelotrichaceaeUCG003.id.11384	rs76502207	T	C	0.144844	0.0289929	6.41121e-07	0.160042	0.26439	0.544963	24.9583
genus.FamilyXIIIAD3011group.id.11293	rs16840310	A	G	-0.0608052	0.0122149	6.75113e-07	-0.0269152	0.104951	0.7976	24.78
genus.FamilyXIIIAD3011group.id.11293	rs62200412	C	T	-0.0800851	0.0163834	5.80219e-07	0.0521358	0.119284	0.662059	23.8943
genus.FamilyXIIIAD3011group.id.11293	rs72730932	C	A	-0.0899559	0.0177107	6.88766e-07	0.00779795	0.177027	0.964865	25.7982
genus.Flavonifractor.id.2059	rs12030302	A	G	-0.0692276	0.0137467	5.6084e-07	0.201854	0.103346	0.0507972	25.3607
genus.Fusicatenibacter.id.11305	rs4378146	A	C	-0.0616691	0.0125259	7.20451e-07	0.182967	0.118423	0.12234	24.2392
genus.Fusicatenibacter.id.11305	rs704418	T	C	0.0739124	0.0151073	7.77428e-07	-0.0846103	0.155131	0.58547	23.9366
genus.Gordonibacter.id.821	rs7294633	C	T	0.12867	0.0249946	3.43763e-07	-0.0397864	0.116558	0.732843	26.5009
genus.Haemophilus.id.3698	rs9382510	C	T	-0.093521	0.0172649	7.12051e-08	-0.159064	0.117992	0.177627	29.3422
genus.Holdemanella.id.11393	rs607782	T	C	-0.0854214	0.0172515	7.19447e-07	-0.0276552	0.106614	0.79533	24.5177
genus.Holdemania.id.2157	rs1867876	T	C	0.0842919	0.0162192	2.7388e-07	-0.0333501	0.112262	0.76641	27.0093
genus.Holdemania.id.2157	rs9500080	C	T	0.0926764	0.0178886	4.08515e-07	-0.12758	0.137554	0.353672	26.8402
genus.Intestinibacter.id.11345	rs10805326	G	A	0.0775151	0.0139665	3.54544e-08	-0.289852	0.113796	0.0108613	30.8034
genus.Intestinibacter.id.11345	rs4327025	G	A	-0.0810346	0.0154397	1.64326e-07	0.100966	0.130977	0.440784	27.5464
genus.Intestinimonas.id.2062	rs11258178	A	G	0.0660742	0.0134139	6.98195e-07	0.0623861	0.103811	0.547869	24.2636
genus.Intestinimonas.id.2062	rs12226153	A	G	-0.151142	0.0306922	5.12171e-07	-0.442862	0.436267	0.31005	24.2502
genus.Intestinimonas.id.2062	rs4784055	T	C	-0.175324	0.038599	8.71812e-07	0.0682939	0.238238	0.774371	20.6315
genus.Intestinimonas.id.2062	rs716604	A	G	0.0818068	0.0165992	8.5663e-07	-0.0332903	0.121721	0.784473	24.2886
genus.Lachnoclostridium.id.11308	rs6112314	A	C	-0.0561715	0.0108174	2.43212e-07	0.0956218	0.109086	0.380719	26.964
genus.Lachnospira.id.2004	rs13157098	A	G	-0.0768058	0.0155312	5.99315e-07	-0.0588439	0.139986	0.674225	24.4556
genus.LachnospiraceaeFCS020group.id.11314	rs7249113	G	A	0.0679483	0.0133496	3.72097e-07	0.0885476	0.113769	0.436388	25.9073
genus.LachnospiraceaeUCG001.id.11321	rs437876	T	C	0.0784637	0.0144768	7.1655e-08	-0.0200295	0.108416	0.853428	29.3761
genus.LachnospiraceaeUCG001.id.11321	rs985416	C	T	0.0970258	0.0181807	1.45591e-07	-0.14509	0.134275	0.279902	28.4809
genus.LachnospiraceaeUCG004.id.11324	rs12747809	G	A	-0.062197	0.0125685	8.64875e-07	0.0865682	0.115285	0.452711	24.4892
genus.LachnospiraceaeUCG008.id.11328	rs10741777	T	C	-0.0973842	0.0194791	7.68659e-07	-0.101999	0.111738	0.361326	24.9941
genus.LachnospiraceaeUCG008.id.11328	rs10793103	C	T	0.0974344	0.0181279	9.34937e-08	-0.124461	0.103488	0.229104	28.8887
genus.LachnospiraceaeUCG008.id.11328	rs67078837	T	C	-0.0845848	0.0170693	7.68189e-07	0.0331601	0.105251	0.752719	24.5559
genus.LachnospiraceaeUCG010.id.11330	rs11192447	A	G	0.126592	0.024345	4.68957e-07	-0.561969	0.235633	0.0170821	27.0392
genus.LachnospiraceaeUCG010.id.11330	rs9981767	A	C	0.0655062	0.0131994	9.96373e-07	0.00840872	0.119828	0.944056	24.6295
genus.Lactobacillus.id.1837	rs921925	A	C	0.0985077	0.0203229	9.71665e-07	-0.267847	0.126789	0.0346394	23.4947
genus.Marvinbryantia.id.2005	rs2724813	A	G	-0.0840769	0.0167551	6.28451e-07	-0.0293206	0.121566	0.809408	25.1803
genus.Marvinbryantia.id.2005	rs2842896	C	T	-0.0649396	0.0131146	7.25363e-07	-0.136138	0.105303	0.196074	24.5192
genus.Odoribacter.id.952	rs77779484	G	A	-0.133489	0.0268526	6.56256e-07	0.0534689	0.214456	0.803111	24.7127
genus.Oscillibacter.id.2063	rs234108	A	G	0.0749553	0.0152632	9.16336e-07	0.0570212	0.105674	0.589476	24.1164
genus.Oscillibacter.id.2063	rs9393920	A	G	-0.0744662	0.0151081	9.92237e-07	-0.088963	0.107099	0.406166	24.294
genus.Oxalobacter.id.2978	rs36057338	G	T	0.207847	0.0421439	8.79803e-07	-0.0452956	0.289473	0.875658	24.323
genus.Oxalobacter.id.2978	rs4428215	G	A	0.130293	0.0242237	7.51071e-08	-0.117197	0.118662	0.323318	28.9307
genus.Oxalobacter.id.2978	rs6000536	C	T	-0.130992	0.0253804	2.06054e-07	0.0403311	0.138418	0.770767	26.6374
genus.Oxalobacter.id.2978	rs736744	C	T	0.117882	0.0211262	2.57471e-08	-0.105707	0.103966	0.309277	31.1352
genus.Parabacteroides.id.954	rs60884758	C	T	-0.0702667	0.0142249	5.70689e-07	0.043555	0.135168	0.747279	24.4006
genus.Paraprevotella.id.962	rs2081023	A	G	-0.122561	0.0236507	2.638e-07	-0.122157	0.148049	0.409308	26.8543
genus.Paraprevotella.id.962	rs9602779	A	C	-0.106692	0.0220263	6.92746e-07	-0.129068	0.12032	0.283406	23.4627
genus.Parasutterella.id.2892	rs7572229	G	A	0.066273	0.0132736	6.31698e-07	-0.0717657	0.103399	0.487642	24.9285
genus.Peptococcus.id.2037	rs10031059	T	C	-0.121167	0.0225844	1.23637e-07	-0.0147388	0.121985	0.90383	28.7838
genus.Peptococcus.id.2037	rs77681628	C	T	0.200307	0.0387328	2.68836e-07	0.0138859	0.189821	0.941685	26.7446
genus.Phascolarctobacterium.id.2168	rs75882962	T	C	0.0968661	0.0190575	3.18987e-07	-0.0935266	0.156704	0.550616	25.8352
genus.Prevotella7.id.11182	rs57404562	C	A	0.155486	0.0316057	6.21576e-07	0.344004	0.133009	0.00970041	24.2022
genus.RikenellaceaeRC9gutgroup.id.11191	rs2900503	G	T	-0.172329	0.0326671	1.55282e-07	0.0708457	0.141309	0.616122	27.8289
genus.Romboutsia.id.11347	rs61841503	G	A	0.092888	0.0171454	3.99597e-08	-0.125984	0.154836	0.41584	29.351
genus.Roseburia.id.2012	rs2160994	T	C	0.0550687	0.0112481	9.6985e-07	-0.0147812	0.10891	0.892043	23.969
genus.RuminococcaceaeNK4A214group.id.11358	rs11586410	G	A	-0.0863422	0.0169937	3.66276e-07	-0.128839	0.142583	0.366202	25.8149
genus.RuminococcaceaeNK4A214group.id.11358	rs136761	G	A	-0.0587521	0.0119155	8.15195e-07	-0.0175319	0.107811	0.87082	24.3122
genus.RuminococcaceaeNK4A214group.id.11358	rs5994253	A	G	-0.0811302	0.0157621	2.35183e-07	0.0349075	0.149128	0.814925	26.4934
genus.RuminococcaceaeUCG002.id.11360	rs10927423	C	A	-0.0713617	0.0147712	8.49518e-07	0.176422	0.135832	0.194004	23.3398
genus.RuminococcaceaeUCG002.id.11360	rs55793120	T	C	0.137396	0.027414	4.80674e-07	-0.0710515	0.217209	0.743584	25.1191
genus.RuminococcaceaeUCG002.id.11360	rs77564310	A	C	-0.0713093	0.0140855	3.28614e-07	0.116486	0.128328	0.364026	25.6298
genus.RuminococcaceaeUCG003.id.11361	rs646327	G	A	0.0586696	0.0118369	7.8318e-07	-0.147373	0.104517	0.158527	24.5667
genus.RuminococcaceaeUCG003.id.11361	rs6759615	A	G	0.102523	0.0200204	7.86224e-07	0.0568998	0.174491	0.744357	26.2238
genus.RuminococcaceaeUCG003.id.11361	rs73341549	T	C	-0.169857	0.0318768	1.50953e-07	0.482576	0.221633	0.029453	28.3935
genus.RuminococcaceaeUCG004.id.11362	rs12125734	G	T	0.133972	0.0257417	2.09428e-07	-0.0519993	0.178624	0.770966	27.0865
genus.RuminococcaceaeUCG004.id.11362	rs6769553	A	G	0.0849743	0.0157451	7.91068e-08	0.0862568	0.116723	0.459913	29.1264
genus.RuminococcaceaeUCG005.id.11363	rs10950694	T	C	0.0577628	0.011412	4.298e-07	-0.129013	0.107897	0.231811	25.6196
genus.RuminococcaceaeUCG005.id.11363	rs34781347	G	A	0.188685	0.0386484	6.04728e-07	-0.028212	0.198791	0.887145	23.8348
genus.RuminococcaceaeUCG011.id.11368	rs1416041	A	C	-0.182339	0.0339898	7.04419e-08	-0.0310965	0.127554	0.807392	28.7781
genus.RuminococcaceaeUCG013.id.11370	rs12781711	C	T	-0.0656129	0.0117477	2.55301e-08	-0.0581459	0.119541	0.626677	31.1944
genus.RuminococcaceaeUCG014.id.11371	rs115777838	T	C	-0.18835	0.0386643	4.62331e-07	0.217834	0.163596	0.183012	23.7306
genus.Ruminococcus1.id.11373	rs7117576	A	G	0.0829505	0.0170891	6.47979e-07	0.00747784	0.17927	0.966728	23.5612
genus.Ruminococcus2.id.11374	rs78120384	A	G	-0.192815	0.0392045	3.31185e-07	0.0378864	0.180379	0.833638	24.1887
genus.Sellimonas.id.14369	rs13417181	T	C	0.166509	0.0337521	7.61748e-07	0.00496914	0.122708	0.967698	24.3374
genus.Sellimonas.id.14369	rs2371572	A	C	0.127349	0.0250862	4.46357e-07	-0.0320538	0.10381	0.757494	25.7703
genus.Slackia.id.825	rs8901	C	T	0.0934594	0.0186813	6.06998e-07	-0.00507158	0.113034	0.964213	25.0283
genus.Streptococcus.id.1853	rs11110281	T	C	-0.137519	0.0227398	2.58314e-09	-0.198954	0.239192	0.405536	36.5722
genus.Terrisporobacter.id.11348	rs1883097	C	T	0.226399	0.0454642	4.15789e-07	-0.103442	0.269189	0.700777	24.7976
genus.Turicibacter.id.2162	rs149744580	A	G	0.169883	0.0315478	7.00965e-08	0.223248	0.228303	0.328144	28.9974
genus.Tyzzerella3.id.11335	rs17706273	T	C	-0.140368	0.0274708	5.87816e-07	0.0938645	0.19361	0.62781	26.1094
genus.Tyzzerella3.id.11335	rs67476743	T	G	0.132164	0.022208	3.74049e-09	0.0758641	0.117165	0.517309	35.4165
genus.unknowngenus.id.1000000073	rs28691777	C	T	0.137134	0.0266996	6.95697e-07	-0.349027	0.253511	0.168582	26.3802
genus.unknowngenus.id.1000000073	rs55682560	C	T	-0.131519	0.0261319	4.97034e-07	0.0740657	0.19213	0.699869	25.3302
genus.unknowngenus.id.1000001215	rs11150282	T	C	0.098235	0.0197127	7.36053e-07	0.0110017	0.108039	0.91889	24.8337
genus.unknowngenus.id.1000001215	rs9864379	T	C	-0.160521	0.0292752	4.65873e-08	0.20813	0.145187	0.151707	30.0653
genus.unknowngenus.id.1000005479	rs17043785	T	C	-0.176187	0.0347133	5.11837e-07	0.0372275	0.17741	0.833793	25.7606
genus.unknowngenus.id.1000005479	rs738193	T	C	0.0847328	0.0165856	3.82163e-07	0.140549	0.107508	0.191096	26.1
genus.unknowngenus.id.1000005479	rs941000	C	T	0.0850266	0.0163382	3.15557e-07	0.000894364	0.107409	0.993356	27.0831
genus.unknowngenus.id.1000006162	rs11251024	G	A	0.104201	0.0206737	6.62801e-07	-0.205988	0.117759	0.0802509	25.4043
genus.unknowngenus.id.1000006162	rs2172426	C	T	-0.10212	0.0198947	3.17425e-07	0.0596618	0.105478	0.571644	26.348
genus.unknowngenus.id.1868	rs12634544	T	C	-0.0813051	0.015882	2.60324e-07	-0.0649504	0.112685	0.564353	26.2076
genus.unknowngenus.id.2001	rs2136103	T	C	0.0754533	0.0154038	6.72529e-07	-0.189236	0.117362	0.106873	23.9937
genus.unknowngenus.id.2041	rs35703006	G	T	0.0926669	0.0190779	9.00771e-07	0.0262546	0.120299	0.827239	23.5933
genus.unknowngenus.id.2071	rs12147596	C	T	-0.0719818	0.0141609	2.86206e-07	0.00945448	0.111274	0.932289	25.8383
genus.unknowngenus.id.2071	rs16823675	C	T	-0.0767515	0.0149973	2.33346e-07	0.0656066	0.126796	0.604864	26.1908
genus.unknowngenus.id.2071	rs35740166	C	T	-0.112246	0.0226824	8.39977e-07	-0.0209624	0.178032	0.906269	24.4884
genus.unknowngenus.id.2755	rs76784716	A	G	0.139756	0.0286444	8.43037e-07	-0.0501986	0.162304	0.757101	23.8046
genus.unknowngenus.id.2755	rs9813022	A	G	-0.0822798	0.016401	5.10261e-07	-0.154616	0.106344	0.145967	25.1678
genus.unknowngenus.id.826	rs55922055	T	C	-0.239699	0.0476043	2.27779e-07	-0.0529136	0.30085	0.860388	25.3537
genus.unknowngenus.id.826	rs740358	G	T	-0.130157	0.0264763	9.18134e-07	-0.0672596	0.209591	0.74828	24.1668
genus.Victivallis.id.2256	rs4764863	G	A	0.121561	0.0246058	8.2222e-07	0.00466824	0.104031	0.964208	24.4068
genus.Victivallis.id.2256	rs56349194	A	G	-0.158501	0.0315231	6.25748e-07	0.362472	0.154191	0.0187335	25.2818

### Sheet: Supplementary Table S2
Supplementary Table S2. Horizontal pleiotropy analysis for IVs of 4 GM taxa associated with VC
Exposure	MR-Egger intercept	P-value
class Betaproteobacteria (id: 2867)	insufficient number of SNPs	insufficient number of SNPs
order Burkholderiales (id: 2874)	0.216	0.75
genus Intestinibacter (id: 11345)	insufficient number of SNPs	insufficient number of SNPs
genus RuminococcaceaeUCG003 (id: 11361)	0.029	0.944

### Sheet: Supplementary Table S3
Supplementary Table S3. Detailed information of instrumental variables used in reverse MR analyses
SNP	effect_allele.exposure	other_allele.exposure	effect_allele.outcome	other_allele.outcome	beta.exposure	beta.outcome	se.outcome	pval.outcome	outcome	pval.exposure	se.exposure	exposure
rs743035	G	A	G	A	0.440306	-0.00369335	0.013015	0.778474	genus.Intestinibacter.id.11345	4.85557e-06	0.0963274	VC
rs743035	G	A	G	A	0.440306	-0.00955326	0.0120143	0.433766	genus.RuminococcaceaeUCG003.id.11361	4.85557e-06	0.0963274	VC
rs743035	G	A	G	A	0.440306	-0.0146014	0.0110165	0.187704	class.Betaproteobacteria.id.2867	4.85557e-06	0.0963274	VC
rs743035	G	A	G	A	0.440306	-0.0154583	0.0110335	0.164219	order.Burkholderiales.id.2874	4.85557e-06	0.0963274	VC

### Sheet: Supplementary Table S4
Supplementary Table S4. Reverse MR analyses
Exposure	Outcome	Method	nSNP	P-value	OR	OR_lci95	OR_uci95
VC	genus.Intestinibacter.id.11345	Wald ratio	1	0.776582	0.991647	0.935828	1.0508
VC	genus.RuminococcaceaeUCG003.id.11361	Wald ratio	1	0.426522	0.978537	0.927578	1.03229
VC	class.Betaproteobacteria.id.2867	Wald ratio	1	0.185034	0.967382	0.921086	1.016
VC	order.Burkholderiales.id.2874	Wald ratio	1	0.161206	0.965501	0.919226	1.01411
